# Sudan’s complex genetic admixture history drives adaptation to malaria in Sudanese Copts

**DOI:** 10.1101/2025.09.01.25334828

**Authors:** Laura Vilà-Valls, Jorge Garcia-Calleja, Javier Prado-Martínez, Elena Bosch, Aida M. Andrés, Mihai G. Netea, David Comas, Hisham Y. Hassan

## Abstract

Sudan lies at the crossroads of Africa and the Middle East, with rich cultural, linguistic, and ecological diversity shaped by a complex demographic history. We present the first whole - genome sequencing (WGS) study of Sudanese populations, analyzing high-coverage genomes (∼30×) from 125 individuals representing five ethnolinguistic groups across three language families. Our results reveal deep population structure, involving Nilo-Saharan, West Eurasian, Northern African, and Western African ancestral components, as well as signatures of the Arab expansion. We report over one million novel variants, including population-specific deleterious alleles, highlighting the need for broader African genomic representation. Notably, local ancestry inference reveals a strong signal of adaptive admixture on chromosome 1 in Sudanese Copts, marked by a peak of Nilo-Saharan ancestry introduced via genetic admixture 1,000-1,500 years ago. At this locus, we estimate a remarkably strong selection coefficient (s=0.0996) for SNP rs2814778 within the *ACKR1* gene, which is responsible for the Duffy-null blood group that provides resistance to *Plasmodium vivax* malaria. These findings reveal Sudan as a genomic mosaic shaped by ancient and recent migrations and provide clear evidence of admixture-driven adaptation in an understudied region of Africa.

**Significance:** Despite their rich cultural, linguistic, and genetic diversity, Sudanese populations have been largely underrepresented in human genetic research, particularly in whole-genome sequencing (WGS) datasets. Here, we present 125 new high-coverage genomes from Sudan and uncover a complex history of admixture shaped by major human migrations, including the Arab expansion and the spread of Nilo-Saharan speakers. We also find strong evidence of post-admixture adaptation to malaria, and report over one million novel genetic variants. This study not only fills important gaps in our understanding of Africa’s demographic history but also highlights the importance of including recently admixed populations to better understand human evolution and local adaptation.
