## Supplementary material for "Sudan’s complex genetic admixture history drives adaptation to malaria in Sudanese Copts": Dataset_S1.xlsx

### Sheet: Full 1
Dataset S1. Sample information. This table includes all the samples from the dataset (N=125) and their information. (1) Samples ID, (2) Population, (3) Population Super/Sub-group, (4) Language Family, (5) Language Subfamily, (6) Socio-economical Activities (7) Coordinates, (8) City/Sampling location, (9) Average Coverage, (10) if they were removed for more than first degree of relatedness.
ID	Population	Population Super/Sub-group	Language Family	Language Subfamily	Socio-economical Activities	Coordinates	City	Coverage	Relatedness
EGAN00001626080	Beja	Bani Aamir	Afro-Asiatic	Cushitic	Pastoralist	18N 36E	Sinkat	28.5088
EGAN00001626081	Beja	Bani Aamir	Afro-Asiatic	Cushitic	Pastoralist	18N 36E	Sinkat	34.3194
EGAN00001626082	Beja	Bani Aamir	Afro-Asiatic	Cushitic	Pastoralist	18N 36E	Sinkat	36.552
EGAN00001626083	Beja	Bani Aamir	Afro-Asiatic	Cushitic	Pastoralist	18N 36E	Sinkat	31.9548
EGAN00001626084	Beja	Bani Aamir	Afro-Asiatic	Cushitic	Pastoralist	18N 36E	Sinkat	32.0719
EGAN00001626085	Beja	Bani Aamir	Afro-Asiatic	Cushitic	Pastoralist	18N 36E	Sinkat	30.9029
EGAN00001626086	Beja	Bani Aamir	Afro-Asiatic	Cushitic	Pastoralist	18N 36E	Sinkat	31.6784
EGAN00001626087	Beja	Bani Aamir	Afro-Asiatic	Cushitic	Pastoralist	18N 36E	Sinkat	33.3756
EGAN00001626088	Beja	Bani Aamir	Afro-Asiatic	Cushitic	Pastoralist	18N 36E	Sinkat	35.4292
EGAN00001626089	Beja	Bani Aamir	Afro-Asiatic	Cushitic	Pastoralist	18N 36E	Sinkat	34.4779
EGAN00001626090	Beja	Bani Aamir	Afro-Asiatic	Cushitic	Pastoralist	18N 36E	Sinkat	35.6643
EGAN00001626091	Beja	Bani Aamir	Afro-Asiatic	Cushitic	Pastoralist	18N 36E	Sinkat	34.6603
EGAN00001626092	Beja	Bani Aamir	Afro-Asiatic	Cushitic	Pastoralist	18N 36E	Sinkat	32.1591
EGAN00001626093	Beja	Bani Aamir	Afro-Asiatic	Cushitic	Pastoralist	18N 36E	Sinkat	36.5159
EGAN00001626094	Beja	Bani Aamir	Afro-Asiatic	Cushitic	Pastoralist	18N 36E	Sinkat	35.8803
EGAN00001626095	Beja	Bani Aamir	Afro-Asiatic	Cushitic	Pastoralist	18N 36E	Sinkat	33.8272
EGAN00001626096	Beja	Bani Aamir	Afro-Asiatic	Cushitic	Pastoralist	18N 36E	Sinkat	33.2854
EGAN00001626097	Beja	Bani Aamir	Afro-Asiatic	Cushitic	Pastoralist	18N 36E	Sinkat	35.359
EGAN00001626098	Beja	Bani Aamir	Afro-Asiatic	Cushitic	Pastoralist	18N 36E	Sinkat	34.8978
EGAN00001626099	Beja	Bani Aamir	Afro-Asiatic	Cushitic	Pastoralist	18N 36E	Sinkat	33.7892
EGAN00001626100	Beja	Bani Aamir	Afro-Asiatic	Cushitic	Pastoralist	18N 36E	Sinkat	30.6193
EGAN00001626101	Beja	Bani Aamir	Afro-Asiatic	Cushitic	Pastoralist	18N 36E	Sinkat	29.9352
EGAN00001626102	Beja	Bani Aamir	Afro-Asiatic	Cushitic	Pastoralist	18N 36E	Sinkat	30.3187
EGAN00001626103	Beja	Bani Aamir	Afro-Asiatic	Cushitic	Pastoralist	18N 36E	Sinkat	33.4851
EGAN00001626104	Beja	Bani Aamir	Afro-Asiatic	Cushitic	Pastoralist	18N 36E	Sinkat	29.9519
EGAN00001626105	Copts	Nagada	Afro-Asiatic	Ancient Egyptian	Agriculturalist	15N 32E	Khartoum	32.1049
EGAN00001626106	Copts	Nagada	Afro-Asiatic	Ancient Egyptian	Agriculturalist	15N 32E	Khartoum	26.4718
EGAN00001626107	Copts	Nagada	Afro-Asiatic	Ancient Egyptian	Agriculturalist	15N 32E	Khartoum	28.4986
EGAN00001626108	Copts	Nagada	Afro-Asiatic	Ancient Egyptian	Agriculturalist	15N 32E	Khartoum	34.0286	removed
EGAN00001626109	Copts	Nagada	Afro-Asiatic	Ancient Egyptian	Agriculturalist	15N 32E	Khartoum	30.7268	removed
EGAN00001626110	Copts	Nagada	Afro-Asiatic	Ancient Egyptian	Agriculturalist	15N 32E	Khartoum	32.2506
EGAN00001626111	Copts	Nagada	Afro-Asiatic	Ancient Egyptian	Agriculturalist	15N 32E	Khartoum	34.0534
EGAN00001626112	Copts	Nagada	Afro-Asiatic	Ancient Egyptian	Agriculturalist	15N 32E	Khartoum	28.1501
EGAN00001626113	Copts	Nagada	Afro-Asiatic	Ancient Egyptian	Agriculturalist	15N 32E	Khartoum	29.5178
EGAN00001626114	Copts	Nagada	Afro-Asiatic	Ancient Egyptian	Agriculturalist	15N 32E	Khartoum	32.5857
EGAN00001626115	Copts	Nagada	Afro-Asiatic	Ancient Egyptian	Agriculturalist	15N 32E	Khartoum	29.6986
EGAN00001626116	Copts	Nagada	Afro-Asiatic	Ancient Egyptian	Agriculturalist	15N 32E	Khartoum	32.6556
EGAN00001626117	Copts	Nagada	Afro-Asiatic	Ancient Egyptian	Agriculturalist	15N 32E	Khartoum	34.0537
EGAN00001626118	Copts	Nagada	Afro-Asiatic	Ancient Egyptian	Agriculturalist	15N 32E	Khartoum	29.7141
EGAN00001626119	Copts	Nagada	Afro-Asiatic	Ancient Egyptian	Agriculturalist	15N 32E	Khartoum	33.4585
EGAN00001626120	Copts	Nagada	Afro-Asiatic	Ancient Egyptian	Agriculturalist	15N 32E	Khartoum	33.9204
EGAN00001626121	Copts	Nagada	Afro-Asiatic	Ancient Egyptian	Agriculturalist	15N 32E	Khartoum	31.7227
EGAN00001626122	Copts	Nagada	Afro-Asiatic	Ancient Egyptian	Agriculturalist	15N 32E	Khartoum	34.9526
EGAN00001626123	Copts	Nagada	Afro-Asiatic	Ancient Egyptian	Agriculturalist	15N 32E	Khartoum	35.0081
EGAN00001626124	Copts	Nagada	Afro-Asiatic	Ancient Egyptian	Agriculturalist	15N 32E	Khartoum	34.4762
EGAN00001626125	Copts	Nagada	Afro-Asiatic	Ancient Egyptian	Agriculturalist	15N 32E	Khartoum	31.7457
EGAN00001626126	Copts	Nagada	Afro-Asiatic	Ancient Egyptian	Agriculturalist	15N 32E	Khartoum	16.7746
EGAN00001626127	Copts	Nagada	Afro-Asiatic	Ancient Egyptian	Agriculturalist	15N 32E	Khartoum	31.8119
EGAN00001626128	Copts	Nagada	Afro-Asiatic	Ancient Egyptian	Agriculturalist	15N 32E	Khartoum	32.7788
EGAN00001626129	Copts	Nagada	Afro-Asiatic	Ancient Egyptian	Agriculturalist	15N 32E	Khartoum	35.1722	removed
EGAN00001384207	Fur	Darfurian	Nilo-Saharan	Fur	Agriculturalist	13N 25E	El-Fashir	29.2665
EGAN00001384210	Fur	Darfurian	Nilo-Saharan	Fur	Agriculturalist	13N 25E	El-Fashir	31.0241
EGAN00001367442	Fur	Darfurian	Nilo-Saharan	Fur	Agriculturalist	13N 25E	El-Fashir	31.6942
EGAN00001384219	Fur	Darfurian	Nilo-Saharan	Fur	Agriculturalist	13N 25E	El-Fashir	30.1333	removed
EGAN00001384224	Fur	Darfurian	Nilo-Saharan	Fur	Agriculturalist	13N 25E	El-Fashir	29.6531
EGAN00001384225	Fur	Darfurian	Nilo-Saharan	Fur	Agriculturalist	13N 25E	El-Fashir	37.4168
EGAN00001384232	Fur	Darfurian	Nilo-Saharan	Fur	Agriculturalist	13N 25E	El-Fashir	24.3221
EGAN00001384242	Fur	Darfurian	Nilo-Saharan	Fur	Agriculturalist	13N 25E	El-Fashir	33.0351
EGAN00001384245	Fur	Darfurian	Nilo-Saharan	Fur	Agriculturalist	13N 25E	El-Fashir	22.688
EGAN00001367444	Fur	Darfurian	Nilo-Saharan	Fur	Agriculturalist	13N 25E	El-Fashir	32.7301
EGAN00001367445	Fur	Darfurian	Nilo-Saharan	Fur	Agriculturalist	13N 25E	El-Fashir	31.6238
EGAN00001384251	Fur	Darfurian	Nilo-Saharan	Fur	Agriculturalist	13N 25E	El-Fashir	27.2625
EGAN00001384252	Fur	Darfurian	Nilo-Saharan	Fur	Agriculturalist	13N 25E	El-Fashir	32.594
EGAN00001384253	Fur	Darfurian	Nilo-Saharan	Fur	Agriculturalist	13N 25E	El-Fashir	31.3233	removed
EGAN00001384257	Fur	Darfurian	Nilo-Saharan	Fur	Agriculturalist	13N 25E	El-Fashir	35.2847
EGAN00001384262	Fur	Darfurian	Nilo-Saharan	Fur	Agriculturalist	13N 25E	El-Fashir	33.631	removed
EGAN00001384258	Fur	Darfurian	Nilo-Saharan	Fur	Agriculturalist	13N 25E	El-Fashir	24.225
EGAN00001384268	Fur	Darfurian	Nilo-Saharan	Fur	Agriculturalist	13N 25E	El-Fashir	33.2228
EGAN00001384269	Fur	Darfurian	Nilo-Saharan	Fur	Agriculturalist	13N 25E	El-Fashir	27.757
EGAN00001384263	Fur	Darfurian	Nilo-Saharan	Fur	Agriculturalist	13N 25E	El-Fashir	33.2587
EGAN00001384274	Fur	Darfurian	Nilo-Saharan	Fur	Agriculturalist	13N 25E	El-Fashir	33.7802
EGAN00001384270	Fur	Darfurian	Nilo-Saharan	Fur	Agriculturalist	13N 25E	El-Fashir	18.4204
EGAN00001384277	Fur	Darfurian	Nilo-Saharan	Fur	Agriculturalist	13N 25E	El-Fashir	30.0716
EGAN00001367443	Fur	Darfurian	Nilo-Saharan	Fur	Agriculturalist	13N 25E	El-Fashir	18.3167
EGAN00001384201	Fur	Darfurian	Nilo-Saharan	Fur	Agriculturalist	13N 25E	El-Fashir	20.333
EGAN00001367440	Fulani	-	Niger-Congo	Atlantic	Pastoralist	-	-	27.3408
EGAN00001367441	Fulani	-	Niger-Congo	Atlantic	Pastoralist	-	-	26.049
EGAN00001384202	Fulani	-	Niger-Congo	Atlantic	Pastoralist	-	-	33.074
EGAN00001384205	Fulani	-	Niger-Congo	Atlantic	Pastoralist	-	-	34.6502
EGAN00001384209	Fulani	-	Niger-Congo	Atlantic	Pastoralist	-	-	31.2811
EGAN00001384214	Fulani	-	Niger-Congo	Atlantic	Pastoralist	-	-	34.4239
EGAN00001384215	Fulani	-	Niger-Congo	Atlantic	Pastoralist	-	-	28.7493
EGAN00001384216	Fulani	-	Niger-Congo	Atlantic	Pastoralist	-	-	33.5274
EGAN00001384220	Fulani	-	Niger-Congo	Atlantic	Pastoralist	-	-	30.2008
EGAN00001384221	Fulani	-	Niger-Congo	Atlantic	Pastoralist	-	-	29.3655
EGAN00001384222	Fulani	-	Niger-Congo	Atlantic	Pastoralist	-	-	34.8931
EGAN00001384228	Fulani	-	Niger-Congo	Atlantic	Pastoralist	-	-	33.5224	removed
EGAN00001384229	Fulani	-	Niger-Congo	Atlantic	Pastoralist	-	-	32.8218
EGAN00001384234	Fulani	-	Niger-Congo	Atlantic	Pastoralist	-	-	30.6138
EGAN00001384240	Fulani	-	Niger-Congo	Atlantic	Pastoralist	-	-	30.102
EGAN00001384243	Fulani	-	Niger-Congo	Atlantic	Pastoralist	-	-	26.6232
EGAN00001384249	Fulani	-	Niger-Congo	Atlantic	Pastoralist	-	-	32.212
EGAN00001367446	Fulani	-	Niger-Congo	Atlantic	Pastoralist	-	-	32.6915
EGAN00001384254	Fulani	-	Niger-Congo	Atlantic	Pastoralist	-	-	31.4976
EGAN00001384259	Fulani	-	Niger-Congo	Atlantic	Pastoralist	-	-	37.1016
EGAN00001384261	Fulani	-	Niger-Congo	Atlantic	Pastoralist	-	-	32.0395
EGAN00001384265	Fulani	-	Niger-Congo	Atlantic	Pastoralist	-	-	27.07
EGAN00001384266	Fulani	-	Niger-Congo	Atlantic	Pastoralist	-	-	32.0163
EGAN00001384272	Fulani	-	Niger-Congo	Atlantic	Pastoralist	-	-	34.4932
EGAN00001384273	Fulani	-	Niger-Congo	Atlantic	Pastoralist	-	-	27.4604
EGAN00001384294	Mahas	Nubian	Nilo-Saharan	Eastern-Sudanic	Agriculturalist	19N 30E	Kerma	28.1616
EGAN00001384296	Mahas	Nubian	Nilo-Saharan	Eastern-Sudanic	Agriculturalist	19N 30E	Kerma	24.8823
EGAN00001384283	Mahas	Nubian	Nilo-Saharan	Eastern-Sudanic	Agriculturalist	19N 30E	Kerma	26.6351
EGAN00001384293	Mahas	Nubian	Nilo-Saharan	Eastern-Sudanic	Agriculturalist	19N 30E	Kerma	31.3664	removed
EGAN00001384297	Mahas	Nubian	Nilo-Saharan	Eastern-Sudanic	Agriculturalist	19N 30E	Kerma	15.0056
EGAN00001367447	Mahas	Nubian	Nilo-Saharan	Eastern-Sudanic	Agriculturalist	19N 30E	Kerma	33.1998
EGAN00001384309	Mahas	Nubian	Nilo-Saharan	Eastern-Sudanic	Agriculturalist	19N 30E	Kerma	31.7916
EGAN00001384311	Mahas	Nubian	Nilo-Saharan	Eastern-Sudanic	Agriculturalist	19N 30E	Kerma	28.79
EGAN00001384298	Mahas	Nubian	Nilo-Saharan	Eastern-Sudanic	Agriculturalist	19N 30E	Kerma	25.6753
EGAN00001384310	Mahas	Nubian	Nilo-Saharan	Eastern-Sudanic	Agriculturalist	19N 30E	Kerma	26.9975
EGAN00001384321	Mahas	Nubian	Nilo-Saharan	Eastern-Sudanic	Agriculturalist	19N 30E	Kerma	27.7064
EGAN00001367448	Mahas	Nubian	Nilo-Saharan	Eastern-Sudanic	Agriculturalist	19N 30E	Kerma	28.5989
EGAN00001384322	Mahas	Nubian	Nilo-Saharan	Eastern-Sudanic	Agriculturalist	19N 30E	Kerma	23.19
EGAN00001384323	Mahas	Nubian	Nilo-Saharan	Eastern-Sudanic	Agriculturalist	19N 30E	Kerma	23.056
EGAN00001384332	Mahas	Nubian	Nilo-Saharan	Eastern-Sudanic	Agriculturalist	19N 30E	Kerma	29.2127
EGAN00001384333	Mahas	Nubian	Nilo-Saharan	Eastern-Sudanic	Agriculturalist	19N 30E	Kerma	23.4737
EGAN00001384336	Mahas	Nubian	Nilo-Saharan	Eastern-Sudanic	Agriculturalist	19N 30E	Kerma	27.6715
EGAN00001384340	Mahas	Nubian	Nilo-Saharan	Eastern-Sudanic	Agriculturalist	19N 30E	Kerma	29.7995
EGAN00001384342	Mahas	Nubian	Nilo-Saharan	Eastern-Sudanic	Agriculturalist	19N 30E	Kerma	32.6191
EGAN00001384341	Mahas	Nubian	Nilo-Saharan	Eastern-Sudanic	Agriculturalist	19N 30E	Kerma	29.083
EGAN00001384355	Mahas	Nubian	Nilo-Saharan	Eastern-Sudanic	Agriculturalist	19N 30E	Kerma	29.4964
EGAN00001384353	Mahas	Nubian	Nilo-Saharan	Eastern-Sudanic	Agriculturalist	19N 30E	Kerma	27.8865
EGAN00001384356	Mahas	Nubian	Nilo-Saharan	Eastern-Sudanic	Agriculturalist	19N 30E	Kerma	27.3682
EGAN00001384343	Mahas	Nubian	Nilo-Saharan	Eastern-Sudanic	Agriculturalist	19N 30E	Kerma	22.8434
EGAN00001384312	Mahas	Nubian	Nilo-Saharan	Eastern-Sudanic	Agriculturalist	19N 30E	Kerma	22.9449
