## Supplementary material for "Sudan’s complex genetic admixture history drives adaptation to malaria in Sudanese Copts": Dataset_S2.xlsx

### Sheet: Full 1
Dataset S2. Reference panel. This table includes all the populations or ethnolinguistic groups used for the main analyses with WGS data and their information. (1) Population, (2) Sample Size (N), (3) Country, (4) Language Family, (5) Reference.
Population	N	Country	Language Family	Reference
Aari	2	Ethiopia	Afro_Asiatic	Fan et al. 2019; DOI: 10.1186/s13059-019-1679-2
Abi	4	Nigeria	Niger_Congo	Joshi et al. 2023; DOI: 10.1016/j.xgen.2023.100378
Adygei	17	Russia	Abkhaz_Adyghe	HGDP+1KG callset; Koenig et al. 2024; DOI: 10.1101/gr.278378.123
Afizere	2	Nigeria	Niger_Congo	Joshi et al. 2023; DOI: 10.1016/j.xgen.2023.100378
Agaw	2	Ethiopia	Afro_Asiatic	Fan et al. 2019; DOI: 10.1186/s13059-019-1679-2
Agew	1	Ethiopia	Afro_Asiatic	D’Atanasio et al. 2023; DOI: 10.1016/j.cub.2023.10.075
Akan	1	Ghana	Niger_Congo	D’Atanasio et al. 2023; DOI: 10.1016/j.cub.2023.10.075
Algerian	2	Algeria	Afro_Asiatic	Serra-Vidal et al. 2019; DOI: 10.1016/j.cub.2019.09.050
Amazigh_Moroccan	1	Morocco	Afro_Asiatic	D’Atanasio et al. 2023; DOI: 10.1016/j.cub.2023.10.075
Amazigh_Moroccan	2	Morocco	Afro_Asiatic	Serra-Vidal et al. 2019; DOI: 10.1016/j.cub.2019.09.050
Amazigh_Tunisian	2	Tunisia	Afro_Asiatic	Serra-Vidal et al. 2019; DOI: 10.1016/j.cub.2019.09.050
Amazigh_Zenata	2	Algeria	Afro_Asiatic	Serra-Vidal et al. 2019; DOI: 10.1016/j.cub.2019.09.050
Amhara	1	Ethiopia	Afro_Asiatic	D’Atanasio et al. 2023; DOI: 10.1016/j.cub.2023.10.075
Amhara	2	Ethiopia	Afro_Asiatic	Fan et al. 2019; DOI: 10.1186/s13059-019-1679-2
Anang	1	Nigeria	Niger_Congo	Joshi et al. 2023; DOI: 10.1016/j.xgen.2023.100378
Atyap	14	Nigeria	Niger_Congo	Joshi et al. 2023; DOI: 10.1016/j.xgen.2023.100378
Bajju	5	Nigeria	Niger_Congo	Joshi et al. 2023; DOI: 10.1016/j.xgen.2023.100378
Baka	2	Cameroon	Niger_Congo	Fan et al. 2019; DOI: 10.1186/s13059-019-1679-2
Bakola	2	Cameroon	Niger_Congo	Fan et al. 2019; DOI: 10.1186/s13059-019-1679-2
Bakulu	3	Nigeria	Niger_Congo	Joshi et al. 2023; DOI: 10.1016/j.xgen.2023.100378
BantuHerero	2	BotswanaOrNamibia	Niger_Congo	HGDP+1KG callset; Koenig et al. 2024; DOI: 10.1101/gr.278378.123
BantuKenya	11	Kenya	Niger_Congo	HGDP+1KG callset; Koenig et al. 2024; DOI: 10.1101/gr.278378.123
BantuSouthAfrica	4	South Africa	Niger_Congo	HGDP+1KG callset; Koenig et al. 2024; DOI: 10.1101/gr.278378.123
BantuTswana	2	BotswanaOrNamibia	Niger_Congo	HGDP+1KG callset; Koenig et al. 2024; DOI: 10.1101/gr.278378.123
Basque	24	France	Basque	HGDP+1KG callset; Koenig et al. 2024; DOI: 10.1101/gr.278378.123
Basque	2	Spain	Basque	Serra-Vidal et al. 2019; DOI: 10.1016/j.cub.2019.09.050
Bedouin	44	Israel	Afro_Asiatic	HGDP+1KG callset; Koenig et al. 2024; DOI: 10.1101/gr.278378.123
BedouinB	2	Israel	Afro_Asiatic	HGDP+1KG callset; Koenig et al. 2024; DOI: 10.1101/gr.278378.123
Bedzan	2	Cameroon	Niger_Congo	Fan et al. 2019; DOI: 10.1186/s13059-019-1679-2
Beja	25	Sudan	Afro_Asiatic	this study
Bergamo	2	Italy	Indo_European	HGDP+1KG callset; Koenig et al. 2024; DOI: 10.1101/gr.278378.123
BergamoItalian	10	Italy	Indo_European	HGDP+1KG callset; Koenig et al. 2024; DOI: 10.1101/gr.278378.123
Biaka	23	Central African Republic	Niger_Congo	HGDP+1KG callset; Koenig et al. 2024; DOI: 10.1101/gr.278378.123
Biase	4	Nigeria	Niger_Congo	Joshi et al. 2023; DOI: 10.1016/j.xgen.2023.100378
Bini	11	Nigeria	Niger_Congo	Joshi et al. 2023; DOI: 10.1016/j.xgen.2023.100378
Boki	5	Nigeria	Niger_Congo	Joshi et al. 2023; DOI: 10.1016/j.xgen.2023.100378
Bole	7	Nigeria	Niger_Congo	Joshi et al. 2023; DOI: 10.1016/j.xgen.2023.100378
Bulala	2	Chad	Nilo_Saharan	Fan et al. 2019; DOI: 10.1186/s13059-019-1679-2
Bura-Pabir	13	Nigeria	Niger_Congo	Joshi et al. 2023; DOI: 10.1016/j.xgen.2023.100378
CEU	121	USA	Indo_European	HGDP+1KG callset; Koenig et al. 2024; DOI: 10.1101/gr.278378.123
Copts	22	Sudan	Afro_Asiatic	this study
Druze	42	Israel	Indo_European	HGDP+1KG callset; Koenig et al. 2024; DOI: 10.1101/gr.278378.123
Ebira	8	Nigeria	Niger_Congo	Joshi et al. 2023; DOI: 10.1016/j.xgen.2023.100378
Efik	9	Nigeria	Niger_Congo	Joshi et al. 2023; DOI: 10.1016/j.xgen.2023.100378
Egyptian	3	Egypt	Afro_Asiatic	Pagani et al. 2015; DOI: 10.1016/j.ajhg.2015.04.019
Egyptian	2	Egypt	Afro_Asiatic	Serra-Vidal et al. 2019; DOI: 10.1016/j.cub.2019.09.050
Ejagham	3	Nigeria	Niger_Congo	Joshi et al. 2023; DOI: 10.1016/j.xgen.2023.100378
Eko	2	Nigeria	Niger_Congo	Joshi et al. 2023; DOI: 10.1016/j.xgen.2023.100378
Ekoi	1	Nigeria	Niger_Congo	Joshi et al. 2023; DOI: 10.1016/j.xgen.2023.100378
Elmolo	2	Kenya	Afro_Asiatic	Fan et al. 2019; DOI: 10.1186/s13059-019-1679-2
Esan	5	Nigeria	Niger_Congo	Joshi et al. 2023; DOI: 10.1016/j.xgen.2023.100378
ESN	106	Nigeria	Niger_Congo	HGDP+1KG callset; Koenig et al. 2024; DOI: 10.1101/gr.278378.123
Etung	1	Nigeria	Niger_Congo	Joshi et al. 2023; DOI: 10.1016/j.xgen.2023.100378
Fali	1	Cameroon	Niger_Congo	D’Atanasio et al. 2023; DOI: 10.1016/j.cub.2023.10.075
FIN	99	Finland	Uralic	HGDP+1KG callset; Koenig et al. 2024; DOI: 10.1101/gr.278378.123
French	27	France	Indo_European	HGDP+1KG callset; Koenig et al. 2024; DOI: 10.1101/gr.278378.123
Fulani_Benin	1	Benin	Niger_Congo	D’Atanasio et al. 2023; DOI: 10.1016/j.cub.2023.10.075
Fulani_BurkinaFaso	2	Burkina Faso	Niger_Congo	D’Atanasio et al. 2023; DOI: 10.1016/j.cub.2023.10.075
Fulani_Cameroon	3	Cameroon	Niger_Congo	D’Atanasio et al. 2023; DOI: 10.1016/j.cub.2023.10.075
Fulani_Cameroon	2	Cameroon	Niger_Congo	Fan et al. 2019; DOI: 10.1186/s13059-019-1679-2
Fulani_Chad	1	Chad	Niger_Congo	D’Atanasio et al. 2023; DOI: 10.1016/j.cub.2023.10.075
Fulani_Ghana	5	Ghana	Niger_Congo	D’Atanasio et al. 2023; DOI: 10.1016/j.cub.2023.10.075
Fulani_Niger	3	Niger	Niger_Congo	D’Atanasio et al. 2023; DOI: 10.1016/j.cub.2023.10.075
Fulani_Nigeria	33	Nigeria	Niger_Congo	Joshi et al. 2023; DOI: 10.1016/j.xgen.2023.100378
Fulani_Nigeria	4	Nigeria	Niger_Congo	D’Atanasio et al. 2023; DOI: 10.1016/j.cub.2023.10.075
Fulani_Senegal	3	Senegal	Niger_Congo	D’Atanasio et al. 2023; DOI: 10.1016/j.cub.2023.10.075
Fulani_Sudan	24	Sudan	Niger_Congo	this study
Fulani_USA_Guinea	1	USA (Guinea)	Niger_Congo	D’Atanasio et al. 2023; DOI: 10.1016/j.cub.2023.10.075
Fur	22	Sudan	Nilo_Saharan	this study
Gbagi	3	Nigeria	Niger_Congo	Joshi et al. 2023; DOI: 10.1016/j.xgen.2023.100378
GBR	91	England	Indo_European	HGDP+1KG callset; Koenig et al. 2024; DOI: 10.1101/gr.278378.123
GWD	119	Gambia	Niger_Congo	HGDP+1KG callset; Koenig et al. 2024; DOI: 10.1101/gr.278378.123
Hadza	2	Tanzania	Hadza_Sandawe	Fan et al. 2019; DOI: 10.1186/s13059-019-1679-2
Ham	11	Nigeria	Niger_Congo	Joshi et al. 2023; DOI: 10.1016/j.xgen.2023.100378
Hausa	27	Nigeria	Afro_Asiatic	Joshi et al. 2023; DOI: 10.1016/j.xgen.2023.100378
Ibibio	26	Nigeria	Niger_Congo	Joshi et al. 2023; DOI: 10.1016/j.xgen.2023.100378
IBS	106	Spain	Indo_European	HGDP+1KG callset; Koenig et al. 2024; DOI: 10.1101/gr.278378.123
Idoma	4	Nigeria	Niger_Congo	Joshi et al. 2023; DOI: 10.1016/j.xgen.2023.100378
Igala	8	Nigeria	Niger_Congo	Joshi et al. 2023; DOI: 10.1016/j.xgen.2023.100378
Igbo	32	Nigeria	Niger_Congo	Joshi et al. 2023; DOI: 10.1016/j.xgen.2023.100378
Ikwerre	6	Nigeria	Niger_Congo	Joshi et al. 2023; DOI: 10.1016/j.xgen.2023.100378
Iraqi	2	Iraq	Afro_Asiatic	Serra-Vidal et al. 2019; DOI: 10.1016/j.cub.2019.09.050
Iraqw	2	Tanzania	Afro_Asiatic	Fan et al. 2019; DOI: 10.1186/s13059-019-1679-2
Isoko	3	Nigeria	Niger_Congo	Joshi et al. 2023; DOI: 10.1016/j.xgen.2023.100378
Italian	3	Italy	Indo_European	D’Atanasio et al. 2023; DOI: 10.1016/j.cub.2023.10.075
Izon	10	Nigeria	Niger_Congo	Joshi et al. 2023; DOI: 10.1016/j.xgen.2023.100378
Jere	1	Nigeria	Niger_Congo	Joshi et al. 2023; DOI: 10.1016/j.xgen.2023.100378
JuhoanNorth	4	Namibia	Khoisan	HGDP+1KG callset; Koenig et al. 2024; DOI: 10.1101/gr.278378.123
Jukun	5	Nigeria	Niger_Congo	Joshi et al. 2023; DOI: 10.1016/j.xgen.2023.100378
Kaba	2	CentralAfricanRepublic	Nilo_Saharan	Fan et al. 2019; DOI: 10.1186/s13059-019-1679-2
Kalabari	1	Nigeria	Niger_Congo	Joshi et al. 2023; DOI: 10.1016/j.xgen.2023.100378
Kanuri	19	Nigeria	Niger_Congo	Joshi et al. 2023; DOI: 10.1016/j.xgen.2023.100378
Kikuyu	2	Kenya	Niger_Congo	Fan et al. 2019; DOI: 10.1186/s13059-019-1679-2
Laka	2	Chad	Nilo_Saharan	Fan et al. 2019; DOI: 10.1186/s13059-019-1679-2
Libyan	2	Libya	Afro_Asiatic	Serra-Vidal et al. 2019; DOI: 10.1016/j.cub.2019.09.050
LWK	98	Kenya	Niger_Congo	HGDP+1KG callset; Koenig et al. 2024; DOI: 10.1101/gr.278378.123
Mada	2	Cameroon	Afro_Asiatic	Fan et al. 2019; DOI: 10.1186/s13059-019-1679-2
Mahas	24	Sudan	Nilo_Saharan	this study
Mandenka	23	Senegal	Niger_Congo	HGDP+1KG callset; Koenig et al. 2024; DOI: 10.1101/gr.278378.123
Massa	2	Chad	Afro_Asiatic	D’Atanasio et al. 2023; DOI: 10.1016/j.cub.2023.10.075
Mbuti	12	Democratic Republic of Congo	Niger_Congo	HGDP+1KG callset; Koenig et al. 2024; DOI: 10.1101/gr.278378.123
Moroccan	3	Morocco	Afro_Asiatic	D’Atanasio et al. 2023; DOI: 10.1016/j.cub.2023.10.075
Moroccan	2	Morocco	Afro_Asiatic	Serra-Vidal et al. 2019; DOI: 10.1016/j.cub.2019.09.050
Mozabite	27	Algeria	Afro_Asiatic	HGDP+1KG callset; Koenig et al. 2024; DOI: 10.1101/gr.278378.123
MSL	88	Sierra Leone	Niger_Congo	HGDP+1KG callset; Koenig et al. 2024; DOI: 10.1101/gr.278378.123
Mursi	2	Ethiopia	Nilo_Saharan	Fan et al. 2019; DOI: 10.1186/s13059-019-1679-2
Mwahavul	7	Nigeria	Niger_Congo	Joshi et al. 2023; DOI: 10.1016/j.xgen.2023.100378
Ngas	5	Nigeria	Niger_Congo	Joshi et al. 2023; DOI: 10.1016/j.xgen.2023.100378
Ngumba	2	Cameroon	Niger_Congo	Fan et al. 2019; DOI: 10.1186/s13059-019-1679-2
Ninzam	1	Nigeria	Niger_Congo	Joshi et al. 2023; DOI: 10.1016/j.xgen.2023.100378
Nupe	10	Nigeria	Niger_Congo	Joshi et al. 2023; DOI: 10.1016/j.xgen.2023.100378
Ogiek	2	Kenya	Nilo_Saharan	Fan et al. 2019; DOI: 10.1186/s13059-019-1679-2
Orcadian	15	Orkney	Indo_European	HGDP+1KG callset; Koenig et al. 2024; DOI: 10.1101/gr.278378.123
Oron	2	Nigeria	Niger_Congo	Joshi et al. 2023; DOI: 10.1016/j.xgen.2023.100378
Palestinian	46	Israel	Afro_Asiatic	HGDP+1KG callset; Koenig et al. 2024; DOI: 10.1101/gr.278378.123
Rendille	2	Kenya	Afro_Asiatic	Fan et al. 2019; DOI: 10.1186/s13059-019-1679-2
Ron	1	Nigeria	Niger_Congo	Joshi et al. 2023; DOI: 10.1016/j.xgen.2023.100378
Russian	25	Russia	Indo_European	HGDP+1KG callset; Koenig et al. 2024; DOI: 10.1101/gr.278378.123
Saharawi	1	Sahara	Afro_Asiatic	Serra-Vidal et al. 2019; DOI: 10.1016/j.cub.2019.09.050
Saho	1	Eritrea	Afro_Asiatic	D’Atanasio et al. 2023; DOI: 10.1016/j.cub.2023.10.075
San	2	Namibia	Khoisan	HGDP+1KG callset; Koenig et al. 2024; DOI: 10.1101/gr.278378.123
Sandawe	2	Tanzania	Hadza_Sandawe	Fan et al. 2019; DOI: 10.1186/s13059-019-1679-2
Sardinian	27	Italy	Indo_European	HGDP+1KG callset; Koenig et al. 2024; DOI: 10.1101/gr.278378.123
Sengwer	2	Kenya	Nilo_Saharan	Fan et al. 2019; DOI: 10.1186/s13059-019-1679-2
Songhai	2	Niger	Nilo_Saharan	D’Atanasio et al. 2023; DOI: 10.1016/j.cub.2023.10.075
Tangale	45	Nigeria	Niger_Congo	Joshi et al. 2023; DOI: 10.1016/j.xgen.2023.100378
Tarok	2	Nigeria	Niger_Congo	Joshi et al. 2023; DOI: 10.1016/j.xgen.2023.100378
Tera	20	Nigeria	Niger_Congo	Joshi et al. 2023; DOI: 10.1016/j.xgen.2023.100378
Tigray	1	Eritrea	Afro_Asiatic	D’Atanasio et al. 2023; DOI: 10.1016/j.cub.2023.10.075
Tikar_South	2	Cameroon	Niger_Congo	Fan et al. 2019; DOI: 10.1186/s13059-019-1679-2
Tiv	4	Nigeria	Niger_Congo	Joshi et al. 2023; DOI: 10.1016/j.xgen.2023.100378
TSI	107	Italy	Indo_European	HGDP+1KG callset; Koenig et al. 2024; DOI: 10.1101/gr.278378.123
Tula	8	Nigeria	Niger_Congo	Joshi et al. 2023; DOI: 10.1016/j.xgen.2023.100378
Tunisian	2	Tunisia	Afro_Asiatic	Serra-Vidal et al. 2019; DOI: 10.1016/j.cub.2019.09.050
Tuscan	8	Italy	Indo_European	HGDP+1KG callset; Koenig et al. 2024; DOI: 10.1101/gr.278378.123
Uncertain	13	Nigeria	Niger_Congo	Joshi et al. 2023; DOI: 10.1016/j.xgen.2023.100378
Urhobo	5	Nigeria	Niger_Congo	Joshi et al. 2023; DOI: 10.1016/j.xgen.2023.100378
Waja	10	Nigeria	Niger_Congo	Joshi et al. 2023; DOI: 10.1016/j.xgen.2023.100378
Wali	1	Ghana	Niger_Congo	D’Atanasio et al. 2023; DOI: 10.1016/j.cub.2023.10.075
Wolof	2	Senegal	Niger_Congo	D’Atanasio et al. 2023; DOI: 10.1016/j.cub.2023.10.075
Yakurr	3	Nigeria	Niger_Congo	Joshi et al. 2023; DOI: 10.1016/j.xgen.2023.100378
Yoruba	21	Nigeria	Niger_Congo	HGDP+1KG callset; Koenig et al. 2024; DOI: 10.1101/gr.278378.123
Yoruba	26	Nigeria	Niger_Congo	Joshi et al. 2023; DOI: 10.1016/j.xgen.2023.100378
YRI	121	Nigeria	Niger_Congo	HGDP+1KG callset; Koenig et al. 2024; DOI: 10.1101/gr.278378.123
144	2153
