## Supplementary material for "Sudan’s complex genetic admixture history drives adaptation to malaria in Sudanese Copts": Dataset_S3.xlsx

### Sheet: Full 1
Dataset S3. Genetic clusters defined with fineSTRUCTURE. This table includes all the genetic clusters defined with fineSTRUCTURE with column (1) cluster name, (2) if it is used as donor or only as recipient in ChromoPainter, (3) original population names, (4) number of individuals from each population in column 3 included in that cluster and (5) size of the genetic cluster.
cluster	donor (D) / recipient(R)	population	count	size
Beja	R	Agaw	2	29
		Amhara	1
		Beja	25
		Saho	1
Central_Southern_Africa_HG	D	Baka	2	47
		Bakola	2
		Bedzan	2
		Biaka	23
		JuhoanNorth	4
		Mbuti	12
		San	2
Central_Western_Africa	D	Afizere	2	82
		Atyap	14
		Bajju	4
		Bakulu	3
		BantuHerero	2
		BantuSouthAfrica	1
		Bole	1
		Ebira	1
		Fulani_Nigeria	3
		Gbagi	3
		Ham	10
		Hausa	4
		Jere	1
		Jukun	4
		Kaba	2
		Laka	2
		Mwahavul	7
		Ngas	5
		Ngumba	2
		Ninzam	1
		Nupe	3
		Ron	1
		Tangale	1
		Tarok	2
		Tikar_South	2
		Uncertain	1
Copts	R	Copts	21	21
Eastern_Africa	D	Aari	2	19
		BantuKenya	2
		Bedouin	1
		Bulala	1
		Elmolo	1
		Hadza	1
		Kikuyu	2
		Mozabite	1
		Mursi	2
		Ogiek	2
		Sandawe	2
		Sengwer	2
Eastern_Africa_Kenya	D	BantuKenya	9	107
		LWK	98
Europe_Adygei	D	Adygei	17	17
Europe_Basque	D	Basque	26	34
		IBS	8
Europe_Finish	D	FIN	94	94
Europe_Russia	D	FIN	5	30
		Russian	25
Europe_Sardinian	D	Sardinian	27	27
Europe_Spanish	D	Bergamo	1	112
		BergamoItalian	2
		French	11
		IBS	98
Europe_Tuscan	D	Bergamo	1	127
		BergamoItalian	8
		Italian	3
		TSI	107
		Tuscan	8
Europe_West	D	CEU	121	243
		French	16
		GBR	91
		Orcadian	15
Fulani_East	R	Fulani_Benin	1	42
		Fulani_BurkinaFaso	1
		Fulani_Cameroon	3
		Fulani_Ghana	5
		Fulani_Niger	1
		Fulani_Nigeria	14
		Fulani_Senegal	1
		Fulani_Sudan	13
		Fulani_USA_Guinea	1
		Kanuri	2
Fulani_West	R	Fulani_Cameroon	1	58
		Fulani_Chad	1
		Fulani_Nigeria	19
		Fulani_Sudan	3
		Hausa	10
		Kanuri	17
		Mada	2
		Massa	1
		Tangale	3
		Tera	1
Fur	D	Bulala	1	23
		Fur	22
Mahas	R	Mahas	24	24
Middle_East_Bedouin_1	D	Bedouin	17	27
		Druze	1
		Iraqi	2
		Moroccan	1
		Palestinian	6
Middle_East_Bedouin_2	D	Bedouin	19	21
		BedouinB	2
Middle_East_Druze	D	Druze	41	41
Middle_East_Palestinian	D	Palestinian	37	37
Northeast_Africa	R	Agew	1	14
		Amazigh_Zenata	1
		Amhara	2
		Elmolo	1
		Fulani_Sudan	2
		Hadza	1
		Iraqw	2
		Mozabite	1
		Rendille	2
		Tigray	1
Northern_Africa	D	Algerian	2	58
		Amazigh_Moroccan	3
		Amazigh_Tunisian	2
		Amazigh_Zenata	1
		Bedouin	7
		Copts	1
		Egyptian	5
		Libyan	2
		Moroccan	4
		Mozabite	25
		Palestinian	3
		Saharawi	1
		Tunisian	2
Southern_Africa_Bantu	D	BantuSouthAfrica	3	5
		BantuTswana	2
Western_Africa_Esan	D	Bini	9	170
		ESN	104
		Ebira	2
		Efik	1
		Esan	4
		Ham	1
		Ibibio	2
		Igbo	15
		Ikwerre	1
		Isoko	3
		Uncertain	1
		Urhobo	5
		YRI	14
		Yoruba	8
Western_Africa_Mandinka	D	Fulani_Senegal	2	146
		GWD	119
		Mandenka	23
		Wolof	2
Western_Africa_Mende	D	MSL	88	88
Western_Africa	D	Bole	6	126
		Bura-Pabir	13
		Fali	1
		Fulani_BurkinaFaso	1
		Fulani_Cameroon	1
		Fulani_Niger	2
		Fulani_Nigeria	1
		Fulani_Sudan	6
		Hausa	13
		Jukun	1
		Massa	1
		Songhai	2
		Tangale	41
		Tera	19
		Tula	8
		Waja	10
Western_Africa_Nigeria	D	Abi	4	110
		Anang	1
		Bajju	1
		Biase	4
		Boki	5
		ESN	1
		Ebira	1
		Efik	8
		Ejagham	3
		Eko	2
		Ekoi	1
		Etung	1
		Ibibio	24
		Idoma	3
		Igala	4
		Igbo	13
		Ikwerre	5
		Izon	8
		Kalabari	1
		Oron	2
		Tiv	4
		Uncertain	11
		Yakurr	3
Western_Africa_Yoruba	D	Akan	1	174
		Bini	2
		ESN	1
		Ebira	4
		Esan	1
		Idoma	1
		Igala	4
		Igbo	4
		Izon	2
		Nupe	7
		Wali	1
		YRI	107
		Yoruba	39
