## Supplementary material for "Sudan’s complex genetic admixture history drives adaptation to malaria in Sudanese Copts": Dataset_S4.xlsx

### Sheet: Full 1
Dataset S4. Total variation distance (TVD) between the 31 genetic clusters defined with fineSTRUCTURE.
	Western_Africa	Fulani_East	Fur	Northeast_Africa	Mahas	Fulani_West	Beja	Northern_Africa	Copts	Western_Africa_Nigeria	Central_Western_Africa	Western_Africa_Yoruba	Western_Africa_Esan	Middle_East_Bedouin_1	Europe_Basque	Eastern_Africa	Central_Southern_Africa_HG	Western_Africa_Mandinka	Europe_Tuscan	Europe_Adygei	Europe_Russia	Europe_West	Middle_East_Druze	Southern_Africa_Bantu	Middle_East_Bedouin_2	Europe_Spanish	Europe_Sardinian	Middle_East_Palestinian	Eastern_Africa_Kenya	Western_Africa_Mende	Europe_Finish
Western_Africa
Fulani_East	1.14454
Fur	0.622163	1.14454
Northeast_Africa	1.14454	0.755904	1.14454
Mahas	1.74809	1.74809	1.74809	1.74809
Fulani_West	0.622163	1.14454	0.520092	1.14454	1.74809
Beja	1.74809	1.74809	1.74809	1.74809	0.195023	1.74809
Northern_Africa	1.74809	1.74809	1.74809	1.74809	1.34644	1.74809	1.34644
Copts	1.74809	1.74809	1.74809	1.74809	1.34644	1.74809	1.34644	0.837974
Western_Africa_Nigeria	0.283953	1.14454	0.622163	1.14454	1.74809	0.622163	1.74809	1.74809	1.74809
Central_Western_Africa	0.077174	1.14454	0.622163	1.14454	1.74809	0.622163	1.74809	1.74809	1.74809	0.283953
Western_Africa_Yoruba	0.283953	1.14454	0.622163	1.14454	1.74809	0.622163	1.74809	1.74809	1.74809	0.0155095	0.283953
Western_Africa_Esan	0.283953	1.14454	0.622163	1.14454	1.74809	0.622163	1.74809	1.74809	1.74809	0.0155095	0.283953	0.00725362
Middle_East_Bedouin_1	1.74809	1.74809	1.74809	1.74809	1.34644	1.74809	1.34644	0.837974	0.253068	1.74809	1.74809	1.74809	1.74809
Europe_Basque	1.74809	1.74809	1.74809	1.74809	1.34644	1.74809	1.34644	1.03023	1.03023	1.74809	1.74809	1.74809	1.74809	1.03023
Eastern_Africa	1.14454	0.569319	1.14454	0.755904	1.74809	1.14454	1.74809	1.74809	1.74809	1.14454	1.14454	1.14454	1.14454	1.74809	1.74809
Central_Southern_Africa_HG	0.926783	1.14454	0.926783	1.14454	1.74809	0.926783	1.74809	1.74809	1.74809	0.926783	0.926783	0.926783	0.926783	1.74809	1.74809	1.14454
Western_Africa_Mandinka	0.4722	1.14454	0.622163	1.14454	1.74809	0.622163	1.74809	1.74809	1.74809	0.4722	0.4722	0.4722	0.4722	1.74809	1.74809	1.14454	0.926783
Europe_Tuscan	1.74809	1.74809	1.74809	1.74809	1.34644	1.74809	1.34644	1.03023	1.03023	1.74809	1.74809	1.74809	1.74809	1.03023	0.168478	1.74809	1.74809	1.74809
Europe_Adygei	1.74809	1.74809	1.74809	1.74809	1.34644	1.74809	1.34644	1.03023	1.03023	1.74809	1.74809	1.74809	1.74809	1.03023	0.168478	1.74809	1.74809	1.74809	0.142086
Europe_Russia	1.74809	1.74809	1.74809	1.74809	1.34644	1.74809	1.34644	1.03023	1.03023	1.74809	1.74809	1.74809	1.74809	1.03023	0.391979	1.74809	1.74809	1.74809	0.391979	0.391979
Europe_West	1.74809	1.74809	1.74809	1.74809	1.34644	1.74809	1.34644	1.03023	1.03023	1.74809	1.74809	1.74809	1.74809	1.03023	0.119966	1.74809	1.74809	1.74809	0.168478	0.168478	0.391979
Middle_East_Druze	1.74809	1.74809	1.74809	1.74809	1.34644	1.74809	1.34644	0.837974	0.675132	1.74809	1.74809	1.74809	1.74809	0.675132	1.03023	1.74809	1.74809	1.74809	1.03023	1.03023	1.03023	1.03023
Southern_Africa_Bantu	0.622163	1.14454	0.520092	1.14454	1.74809	0.43111	1.74809	1.74809	1.74809	0.622163	0.622163	0.622163	0.622163	1.74809	1.74809	1.14454	0.926783	0.622163	1.74809	1.74809	1.74809	1.74809	1.74809
Middle_East_Bedouin_2	1.74809	1.74809	1.74809	1.74809	1.34644	1.74809	1.34644	0.837974	0.354134	1.74809	1.74809	1.74809	1.74809	0.354134	1.03023	1.74809	1.74809	1.74809	1.03023	1.03023	1.03023	1.03023	0.675132	1.74809
Europe_Spanish	1.74809	1.74809	1.74809	1.74809	1.34644	1.74809	1.34644	1.03023	1.03023	1.74809	1.74809	1.74809	1.74809	1.03023	0.168478	1.74809	1.74809	1.74809	0.0266048	0.142086	0.391979	0.168478	1.03023	1.74809	1.03023
Europe_Sardinian	1.74809	1.74809	1.74809	1.74809	1.34644	1.74809	1.34644	1.03023	1.03023	1.74809	1.74809	1.74809	1.74809	1.03023	0.168478	1.74809	1.74809	1.74809	0.0409904	0.142086	0.391979	0.168478	1.03023	1.74809	1.03023	0.0409904
Middle_East_Palestinian	1.74809	1.74809	1.74809	1.74809	1.34644	1.74809	1.34644	0.837974	0.253068	1.74809	1.74809	1.74809	1.74809	0.0581176	1.03023	1.74809	1.74809	1.74809	1.03023	1.03023	1.03023	1.03023	0.675132	1.74809	0.354134	1.03023	1.03023
Eastern_Africa_Kenya	0.622163	1.14454	0.520092	1.14454	1.74809	0.43111	1.74809	1.74809	1.74809	0.622163	0.622163	0.622163	0.622163	1.74809	1.74809	1.14454	0.926783	0.622163	1.74809	1.74809	1.74809	1.74809	1.74809	0.318016	1.74809	1.74809	1.74809	1.74809
Western_Africa_Mende	0.4722	1.14454	0.622163	1.14454	1.74809	0.622163	1.74809	1.74809	1.74809	0.4722	0.4722	0.4722	0.4722	1.74809	1.74809	1.14454	0.926783	0.223779	1.74809	1.74809	1.74809	1.74809	1.74809	0.622163	1.74809	1.74809	1.74809	1.74809	0.622163
Europe_Finish	1.74809	1.74809	1.74809	1.74809	1.34644	1.74809	1.34644	1.03023	1.03023	1.74809	1.74809	1.74809	1.74809	1.03023	0.391979	1.74809	1.74809	1.74809	0.391979	0.391979	0.0979405	0.391979	1.03023	1.74809	1.03023	0.391979	0.391979	1.03023	1.74809	1.74809
