## Supplementary material for "Sudan’s complex genetic admixture history drives adaptation to malaria in Sudanese Copts": Dataset_S5.xlsx

### Sheet: Full 1
Dataset S5. Regions with local ancestry deviation. This table contains all the regions with local ancestry deviation (LAD) (|z-score| ≥ 4.42). (1) Population, (2) chromosome, (3) start position, (4) end position, (5) ID region in LAD, (6) ancestry in LAD, (7) average ancestry proportion of the region, (8) average ancestry proportion of the genome, (9) average z-score, (10) chromosomal location, i…
population	chr	start_pos	end_pos	region	ancestry	region_prop	avg_prop	avg_z-score	location	genes	total_variants	deleterious_variants	deleterious_category_counts	GO_terms_FDR<0.05
Beja	chr9	22820380	22971083	chr9:22820380-22971083	Western African	0.36	0.121	4.481	p21.3	-	1785	0	-	-
Copts	chr1	158009704	158056375	chr1:158009704-158056375	West Eurasian	0.727	0.933	-4.501	q23.1	KIRREL1	421	0	-	-
Copts	chr1	158100941	160165635	chr1:158100941-160165635	West Eurasian	0.644	0.933	-6.328	q23.1-q23.2	SMIM42;CD1D;CD1A;CD1C;CD1B;CD1E;OR10T2;OR10K2;OR10K1;OR10R2;OR6Y1;OR6P1;OR10X1;OR10Z1;SPTA1;OR6K2;OR6K3;OR6K6;OR6N1;OR6N2;MNDA;PYHIN1;PYDC5;IFI16;AIM2;CADM3;ACKR1;FCER1A;OR10J3;OR10J4;OR10J1;OR10J5;APCS;CRP;DUSP23;FCRL6;SLAMF8;VSIG8;ENSG00000256029;CFAP45;TAGLN2;IGSF9;SLAMF9;PIGM;KCNJ10;KCNJ9;IGSF8;ATP1A2;ATP1A4	18782	104	missense_variant + PolyPhen=probably_damaging: 58; missense_variant + PolyPhen=possibly_damaging: 36; other + ClinVar_CLNSIG=Pathogenic: 1; stop_gained: 8; stop_lost: 1;	GO:0050911~detection of chemical stimulus involved in sensory perception of smell GO:0004984~olfactory receptor activity GO:0005549~odorant binding GO:0004930~G protein-coupled receptor activity GO:0048006~antigen processing and presentation, endogenous lipid antigen via MHC class Ib GO:0030884~exogenous lipid antigen binding GO:0030883~endogenous lipid antigen binding GO:0048007~antigen processi…
Copts	chr10	29606723	29919581	chr10:29606723-29919581	West Eurasian	0.727	0.933	-4.501	p11.23	SVIL	3055	0	-	-
Copts	chr17	76915059	76980995	chr17:76915059-76980995	West Eurasian	0.727	0.933	-4.501	q25.2	MGAT5B	837	0	-	-
Copts	chr6	24999512	26342870	chr6:24999512-26342870	West Eurasian	0.708	0.933	-4.915	p22.3-p22.2	RIPOR2;CARMIL1;ENSG00000290217;SCGN;H2AC1;H2BC1;SLC17A4;SLC17A1;SLC17A3;SLC17A2;TRIM38;H1-1;H3C1;H4C1;H4C2;H3C2;H2AC4;H2BC3;H3C3;H1-2;HFE;H4C3;H1-6;H2BC4;H2AC6;H1-4;H2BC5;H2BC6;H4C4;H3C4;ENSG00000282988;H2AC7;H2BC7;H4C5;H2BC8;H2AC8;H3C6;H1-3;H4C6;H4C7;H3C7;H2BC9;H3C8;H2BC10;H4C8	11991	33	missense_variant + PolyPhen=probably_damaging: 11; missense_variant + PolyPhen=possibly_damaging: 16; splice_acceptor_variant: 1; stop_gained: 5;	GO:0030527~structural constituent of chromatin GO:0000786~nucleosome GO:0006334~nucleosome assembly GO:0046982~protein heterodimerization activity GO:0032200~telomere organization GO:0003677~DNA binding GO:0006325~chromatin organization GO:0043505~CENP-A containing nucleosome GO:0061644~protein localization to CENP-A containing chromatin GO:0070062~extracellular exosome GO:0031492~nucleosomal DNA…
Copts	chr1	158009704	160048611	chr1:158009704-160048611	Nilo-Saharan	0.297	0.043	6.936	q23.1-q23.2	KIRREL1;SMIM42;CD1D;CD1A;CD1C;CD1B;CD1E;OR10T2;OR10K2;OR10K1;OR10R2;OR6Y1;OR6P1;OR10X1;OR10Z1;SPTA1;OR6K2;OR6K3;OR6K6;OR6N1;OR6N2;MNDA;PYHIN1;PYDC5;IFI16;AIM2;CADM3;ACKR1;FCER1A;OR10J3;OR10J4;OR10J1;OR10J5;APCS;CRP;DUSP23;FCRL6;SLAMF8;VSIG8;ENSG00000256029;CFAP45;TAGLN2;IGSF9;SLAMF9;PIGM;KCNJ10	18600	101	missense_variant + PolyPhen=probably_damaging: 58; missense_variant + PolyPhen=possibly_damaging: 33; other + ClinVar_CLNSIG=Pathogenic: 1; stop_gained: 8; stop_lost: 1;	GO:0050911~detection of chemical stimulus involved in sensory perception of smell GO:0004984~olfactory receptor activity GO:0005549~odorant binding GO:0004930~G protein-coupled receptor activity GO:0048006~antigen processing and presentation, endogenous lipid antigen via MHC class Ib GO:0030884~exogenous lipid antigen binding GO:0030883~endogenous lipid antigen binding GO:0007186~G protein-couple…
Copts	chr6	24999512	25145484	chr6:24999512-25145484	Nilo-Saharan	0.227	0.043	5.024	p22.3	RIPOR2	1367	1	splice_acceptor_variant: 1;	-
Copts	chr6	25327528	25412308	chr6:25327528-25412308	Nilo-Saharan	0.227	0.043	5.024	p22.2	CARMIL1	1047	0	-	-
Copts	chr17	76915059	77137943	chr17:76915059-77137943	Western African	0.182	0.024	5.922	q25.2	MGAT5B;SEC14L1	2479	0	-	-
Copts	chr4	153604698	154039880	chr4:153604698-154039880	Western African	0.159	0.024	5.071	q31.3	TMEM131L;TLR2;RNF175;SFRP2	3831	13	missense_variant + PolyPhen=probably_damaging: 7; missense_variant + PolyPhen=possibly_damaging: 5; stop_gained: 1;	-
Copts	chr6	73967451	75072778	chr6:73967451-75072778	Western African	0.159	0.024	5.071	q13	-	10547	0	-	-
Copts	chr8	119204457	119973959	chr8:119204457-119973959	Western African	0.159	0.024	5.071	q24.12	MAL2;CCN3;ENPP2;TAF2;DSCC1;DEPTOR	6885	6	missense_variant + PolyPhen=probably_damaging: 3; missense_variant + PolyPhen=possibly_damaging: 3;	-
Copts	chr9	2637768	3001230	chr9:2637768-3001230	Western African	0.164	0.024	5.27	p24.2	VLDLR;KCNV2;PUM3	4158	6	missense_variant + PolyPhen=probably_damaging: 2; missense_variant + PolyPhen=possibly_damaging: 4;	-
Fulani_Sudan	chr2	72919324	72961603	chr2:72919324-72961603	West Eurasian	0.479	0.18	4.546	p13.2	EMX1;SFXN5	277	1	missense_variant + PolyPhen=possibly_damaging: 1;	-
Fulani_Sudan	chr11	134848173	135075590	chr11:134848173-135075590	Nilo-Saharan	0.396	0.092	7.121	q25 (end)	-	2702	1	splice_donor_variant: 1;	-
Fulani_Sudan	chr12	33086877	39155387	chr12:33086877-39155387	Nilo-Saharan	0.298	0.092	4.814	p11.21-q12 (centromere)	SYT10;ALG10;ALG10B;CPNE8	59097	13	missense_variant + PolyPhen=probably_damaging: 4; missense_variant + PolyPhen=possibly_damaging: 2; splice_donor_variant: 6; splice_acceptor_variant: 1;	GO:0106073~dolichyl pyrophosphate Glc2Man9GlcNAc2 alpha-1,2-glucosyltransferase activity GO:0006488~dolichol-linked oligosaccharide biosynthetic process GO:0006487~protein N-linked glycosylation GO:0071277~cellular response to calcium ion
Fulani_Sudan	chr15	19822891	19987717	chr15:19822891-19987717	Nilo-Saharan	0.354	0.092	6.142	q11.1 (centromere)	IGHV1OR15-9;IGHV3OR15-7	2773	4	missense_variant + PolyPhen=probably_damaging: 1; missense_variant + PolyPhen=possibly_damaging: 3;	GO:0016064~immunoglobulin mediated immune response GO:0003823~antigen binding GO:0019814~immunoglobulin complex
Fulani_Sudan	chr4	3826424	3836438	chr4:3826424-3836438	Nilo-Saharan	0.312	0.092	5.164	p16.3	-	204	0	-	-
