## Supplementary material for "Sudan’s complex genetic admixture history drives adaptation to malaria in Sudanese Copts": Dataset_S6.xlsx

### Sheet: Full 1
Dataset S6. PBS peaks. This table contains all the peaks after computing Population Branch Statistics (PBS), considering a minimum of 60 SNPs in the top 0.1% of PBS scores with a maximum distance of 20,000 bp between SNPs. (1) Population, (2) chromosome, (3) start position, (4) end position, (5) ID peak, (6) location in the chromosome, (7) coding genes englobed, (8) number of variants inside the …
population	chr	start_pos	end_pos	region	location	genes	total_variants	top_variant	pbs_top_variant	pvalue_top_variant	annotation_top_variant	deleterious_variants	deleterious_category_counts
Beja	chr1	73863612	73975687	chr1:73863612-73975687	p31.1	-	948	chr1:73912485	0.625247	2.40152e-05	intron_variant,non_coding_transcript_variant	0	-
Beja	chr1	218930699	219073808	chr1:218930699-219073808	q41	-	973	chr1:218944625	0.454989	0.000299216	intergenic_variant	0	-
Beja	chr3	191154815	191228781	chr3:191154815-191228781	q28	OSTN	699	chr3:191167258	0.405299	0.00056295	intergenic_variant	0	-
Beja	chr4	52213080	52243294	chr4:52213080-52243294	q12	-	418	chr4:52225586	0.443809	0.000340161	intergenic_variant	0	-
Beja	chr5	34230310	34289025	chr5:34230310-34289025	p13.2	-	470	chr5:34248205	0.631782	2.29334e-05	upstream_gene_variant	0	-
Beja	chr5	120066133	120152010	chr5:120066133-120152010	q23.1	-	1026	chr5:120066636	0.444007	0.000337511	intergenic_variant	0	-
Beja	chr7	4029351	4073223	chr7:4029351-4073223	p22.2	SDK1	596	chr7:4037491	0.506916	0.000145497	intron_variant	0	-
Beja	chr9	16661822	16833799	chr9:16661822-16833799	p22.2	BNC2	1912	chr9:16690318	0.703913	1.54692e-05	intron_variant	0	-
Beja	chr10	65832763	65857302	chr10:65832763-65857302	q21.3	-	263	chr10:65857302	0.562094	7.46418e-05	intron_variant,non_coding_transcript_variant	0	-
Beja	chr10	73003595	73191731	chr10:73003595-73191731	q22.1-q22.2	P4HA1;NUDT13;ECD;FAM149B1	1245	chr10:73066106	0.390122	0.000679673	intron_variant	5	missense_variant + PolyPhen=probably_damaging: 2; missense_variant + PolyPhen=possibly_damaging: 3;
Beja	chr11	38328058	38454572	chr11:38328058-38454572	p12	-	1056	chr11:38339288	0.6659	1.75246e-05	intergenic_variant	0	-
Beja	chr11	38476102	38661003	chr11:38476102-38661003	p12	-	1738	chr11:38510268	0.723352	1.32516e-05	intergenic_variant	1	splice_donor_variant: 1;
Beja	chr14	66224196	67420940	chr14:66224196-67420940	q23.3-q24.1	CCDC196;GPHN;GARIN2;PALS1;ATP6V1D;EIF2S1;PLEK2	8834	chr14:66987641	0.825025	3.78618e-07	intron_variant	6	missense_variant + PolyPhen=probably_damaging: 4; missense_variant + PolyPhen=possibly_damaging: 2;
Beja	chr15	43249741	43561405	chr15:43249741-43561405	q15.2-q15.3	TGM5;TGM7;LCMT2;ADAL;ZSCAN29;TUBGCP4;TP53BP1;MAP1A;PPIP5K1	1922	chr15:43561405	0.477329	0.000224791	intron_variant	27	missense_variant + PolyPhen=probably_damaging: 17; missense_variant + PolyPhen=possibly_damaging: 10;
Beja	chr16	67271610	67446360	chr16:67271610-67446360	q22.1	SLC9A5;PLEKHG4;KCTD19;LRRC36;TPPP3;ZDHHC1;HSD11B2;ATP6V0D1	961	chr16:67277864	0.510449	0.000128622	upstream_gene_variant	13	missense_variant + PolyPhen=probably_damaging: 4; missense_variant + PolyPhen=possibly_damaging: 8; splice_acceptor_variant: 1;
Beja	chr16	69934719	70116143	chr16:69934719-70116143	q22.1	WWP2;CLEC18A;PDPR	1831	chr16:69944330	0.609923	3.00731e-05	downstream_gene_variant	3	missense_variant + PolyPhen=probably_damaging: 1; missense_variant + PolyPhen=possibly_damaging: 2;
Beja	chr17	75351244	75464730	chr17:75351244-75464730	q25.1	GRB2;TMEM94	993	chr17:75420733	0.491507	0.000187037	intergenic_variant	0	-
Beja	chr19	41443965	41625819	chr19:41443965-41625819	q13.2	ERICH4;CEACAM21;CEACAM4	1701	chr19:41586759	0.76867	5.84153e-06	intergenic_variant	6	missense_variant + PolyPhen=probably_damaging: 2; splice_donor_variant: 1; splice_acceptor_variant: 3;
Beja	chr20	23998063	24014155	chr20:23998063-24014155	p11.21	-	239	chr20:23998063	0.458291	0.00028656	intergenic_variant	0	-
Copts	chr1	43784245	44028484	chr1:43784245-44028484	p34.1	ENSG00000284989;ST3GAL3;ARTN;IPO13;DPH2;ATP6V0B;B4GALT2;CCDC24;SLC6A9	1695	chr1:44015820	0.341791	8.25461e-05	intron_variant	6	missense_variant + PolyPhen=probably_damaging: 4; missense_variant + PolyPhen=possibly_damaging: 1; stop_gained: 1;
Copts	chr1	85316037	85452418	chr1:85316037-85452418	p22.3	DDAH1	1020	chr1:85400728	0.294758	0.000206832	intron_variant	0	-
Copts	chr1	159201196	159641436	chr1:159201196-159641436	q23.2	CADM3;ACKR1;FCER1A;OR10J3;OR10J4;OR10J1;OR10J5;APCS	3447	chr1:159204893	1.19727	1.1659e-07	5_prime_UTR_variant;ClinVar=18395;ClinVar_CLNDN=Resistance_to_Plasmodium_vivax_infection|DUFFY_BLOOD_GROUP_SYSTEM,_FY(a-b-)_PHENOTYPE|White_blood_cell_count_quantitative_trait_locus_1	8	missense_variant + PolyPhen=probably_damaging: 1; missense_variant + PolyPhen=possibly_damaging: 5; other + ClinVar_CLNSIG=Pathogenic: 1; stop_gained: 1;
Copts	chr2	52647586	52733501	chr2:52647586-52733501	p16.2	-	1174	chr2:52653613	0.519507	7.28691e-06	intergenic_variant	0	-
Copts	chr3	131860608	131974356	chr3:131860608-131974356	q22.1	CPNE4	1301	chr3:131929593	0.372623	5.68962e-05	intron_variant	0	-
Copts	chr4	145955401	146059064	chr4:145955401-146059064	q31.22	-	1041	chr4:146020631	0.44551	1.46321e-05	intergenic_variant	0	-
Copts	chr6	31302341	31448281	chr6:31302341-31448281	p21.33	HLA-B;MICA	5536	chr6:31317515	0.467958	1.24752e-05	intergenic_variant	13	missense_variant + PolyPhen=probably_damaging: 8; missense_variant + PolyPhen=possibly_damaging: 5;
Copts	chr6	75220864	75410359	chr6:75220864-75410359	q14.1	COX7A2;TMEM30A;FILIP1	1288	chr6:75230989	0.301869	0.000181065	intergenic_variant	2	missense_variant + PolyPhen=probably_damaging: 1; missense_variant + PolyPhen=possibly_damaging: 1;
Copts	chr6	154680762	154841029	chr6:154680762-154841029	q25.2	SCAF8;TIAM2	1200	chr6:154716718	0.394989	4.45959e-05	intergenic_variant	0	-
Copts	chr7	22135161	22170052	chr7:22135161-22170052	p15.3	RAPGEF5	302	chr7:22163615	0.280318	0.000289844	intron_variant	1	missense_variant + PolyPhen=possibly_damaging: 1;
Copts	chr10	4801854	4909445	chr10:4801854-4909445	p15.1	AKR1E2	1237	chr10:4846824	0.452375	1.38743e-05	intron_variant	4	missense_variant + PolyPhen=probably_damaging: 3; stop_gained: 1;
Copts	chr10	22377728	22474928	chr10:22377728-22474928	p12.2	SPAG6	755	chr10:22455067	0.300574	0.000184271	intron_variant	1	missense_variant + PolyPhen=possibly_damaging: 1;
Copts	chr10	57931725	57993122	chr10:57931725-57993122	q21.1	-	721	chr10:57964671	0.359461	6.33086e-05	intron_variant	0	-
Copts	chr11	5145895	5184283	chr11:5145895-5184283	p15.4	OR52A1	633	chr11:5165893	0.349603	7.26359e-05	downstream_gene_variant	2	missense_variant + PolyPhen=probably_damaging: 1; missense_variant + PolyPhen=possibly_damaging: 1;
Copts	chr11	99354371	99420004	chr11:99354371-99420004	q22.1	CNTN5	657	chr11:99379430	0.374487	5.38648e-05	intron_variant	0	-
Copts	chr12	93698914	93805737	chr12:93698914-93805737	q22	CRADD	816	chr12:93726563	0.318505	0.000125568	intron_variant	0	-
Copts	chr17	75253175	75415199	chr17:75253175-75415199	q25.1	GGA3;MRPS7;MIF4GD;SLC25A19;GRB2	1456	chr17:75308629	0.362354	6.15598e-05	intergenic_variant	2	missense_variant + PolyPhen=probably_damaging: 1; missense_variant + PolyPhen=possibly_damaging: 1;
Mahas	chr4	95674546	95721429	chr4:95674546-95721429	q22.3	-	510	chr4:95684950	0.526222	0.000163538	intergenic_variant	0	-
Mahas	chr4	99335042	99367877	chr4:99335042-99367877	q23	ADH1C	360	chr4:99339632	0.466936	0.00039072	missense_variant;ClinVar=18180;ClinVar_CLNDN=Alcohol_dependence	1	stop_gained: 1;
Mahas	chr7	142766588	142827652	chr7:142766588-142827652	q34	PRSS2;TRBD1;TRBJ1-1;TRBJ1-2;TRBJ1-3;TRBJ1-4;TRBJ1-5,TRBJ1-6;TRBC1;ENSG00000292271;TRBJ2-1;TRBJ2-2;TRBJ2-2P;TRBJ2-3;TRBJ2-4;TRBJ2-5;TRBJ2-6;TRBJ2-7;TRBC2;TRBV30	1453	chr7:142789956	0.584344	7.16932e-05	upstream_gene_variant	20	missense_variant + PolyPhen=probably_damaging: 8; missense_variant + PolyPhen=possibly_damaging: 9; splice_donor_variant: 1; stop_gained: 2;
Mahas	chr9	16661094	16810616	chr9:16661094-16810616	p22.2	BNC2	1705	chr9:16749873	0.688402	1.25341e-05	intron_variant	0	-
Mahas	chr9	16876348	16930913	chr9:16876348-16930913	p22.2	-	809	chr9:16923259	0.502761	0.000239553	intron_variant,non_coding_transcript_variant	0	-
Mahas	chr10	31259912	31610145	chr10:31259912-31610145	p11.22	ZEB1	2620	chr10:31583016	0.701054	1.09134e-05	intergenic_variant	1	missense_variant + PolyPhen=probably_damaging: 1;
Mahas	chr11	38328058	38585797	chr11:38328058-38585797	p12	-	2390	chr11:38491081	0.740816	9.61672e-06	intergenic_variant	0	-
Mahas	chr11	39679775	39868692	chr11:39679775-39868692	p12	-	2392	chr11:39735693	0.520591	0.000178558	intergenic_variant	0	-
Mahas	chr11	61251383	61490996	chr11:61251383-61490996	p12.2	PGA5;VWCE;DDB1;TKFC;CYB561A3;TMEM138;TMEM216;CPSF7;ENSG00000256591;SDHAF2;SAXO4	1649	chr11:61251383	0.603272	5.20815e-05	3_prime_UTR_variant	14	missense_variant + PolyPhen=probably_damaging: 9; missense_variant + PolyPhen=possibly_damaging: 4; splice_acceptor_variant: 1;
Mahas	chr14	66432294	66713824	chr14:66432294-66713824	q23.3	CCDC196;GPHN	2275	chr14:66628895	0.503881	0.000236852	intron_variant	2	missense_variant + PolyPhen=possibly_damaging: 2;
Mahas	chr14	66979844	67101894	chr14:66979844-67101894	q23.3	GPHN	846	chr14:67094604	0.708632	1.04811e-05	intron_variant	0	-
Mahas	chr14	67246340	67406529	chr14:67246340-67406529	q23.3-q24.1	PALS1;ATP6V1D;EIF2S1;PLEK2	1203	chr14:67339293	0.53518	0.000145655	intron_variant	2	missense_variant + PolyPhen=probably_damaging: 2;
Mahas	chr15	47323023	47392883	chr15:47323023-47392883	q21.1	SEMA6D	604	chr15:47354578	0.450546	0.000493262	downstream_gene_variant	0	-
Mahas	chr17	30940556	31023751	chr17:30940556-31023751	q11.2	ADAP2;RNF135	578	chr17:31007040	0.622144	3.60897e-05	upstream_gene_variant	1	missense_variant + PolyPhen=probably_damaging: 1;
Mahas	chr17	55568668	55724850	chr17:55568668-55724850	q22	TMEM100	1270	chr17:55708143	0.692982	1.21019e-05	intergenic_variant	1	splice_donor_variant: 1;
Mahas	chr17	60396954	60566632	chr17:60396954-60566632	q23.2	CHCT1;APPBP2	1519	chr17:60431221	0.564382	9.62752e-05	synonymous_variant	3	missense_variant + PolyPhen=probably_damaging: 1; splice_donor_variant: 2;
Mahas	chr19	44088049	44237082	chr19:44088049-44237082	q13.31	ZNF284;ZNF224;ZNF225;ZNF234;ZNF226;ZNF227;ZNF235	1090	chr19:44091269	0.593638	6.1266e-05	downstream_gene_variant	18	missense_variant + PolyPhen=probably_damaging: 10; missense_variant + PolyPhen=possibly_damaging: 5; splice_donor_variant: 1; stop_gained: 2;
Mahas	chr19	44388171	44411736	chr19:44388171-44411736	q13.31	ENSG00000267173;ZNF285	388	chr19:44388171	1.02631	5.94291e-07	intron_variant	0	-
